# An AI-Assisted Comparative GWAS Pipeline Identifies Candidate Sex-Biased Schizophrenia Loci near *CYP26B1* and *EXOC6B*

**DOI:** 10.64898/2026.06.28.26356789

**Authors:** Zhong-shan Cheng

## Abstract

Large genome-wide association studies (GWASs) have generated extensive summary-statistics resources across psychiatric disorders, ancestries, and sex strata. These resources create an opportunity to compare genetic architectures across related datasets, but practical tools for identifying both shared and divergent association signals remain limited. We developed an AI-assisted workflow for local comparative analysis and visualization of multiple psychiatric GWAS summary-statistics datasets. The workflow harmonizes input GWASs, computes pairwise differential association statistics, prioritizes shared loci with concordant evidence across paired datasets, and renders genome-wide and locus-level visualizations with nearby gene context. To improve accessibility and reproducibility, the same analytical workflow can be executed either directly from the command line or through AI-assisted natural-language workflows, while detailed implementation steps remain transparent and locally controlled. We demonstrate the workflow using sex- and ancestry-stratified Psychiatric Genomics Consortium schizophrenia GWAS summary statistics. In the demonstration analysis, the differential workflow highlighted a novel candidate sex-divergent locus at rs185665940 showing protective effect to European females in an intergenic region close to *CYP26B1* and *EXOC6B*, with another independent SNP rs10166057 close to rs185665940 (a risk SNP to schizophrenia and also an brain eQTL of *CYP26B1*) showing female-specific risk association with schizophrenia in both European and Asian female but not male populations. These results show that the workflow can recover biologically credible shared association signals while also identifying candidate subgroup-differential loci for downstream investigation. The pipeline provides a practical bridge between comparative GWAS analysis, publication-style visualization, and AI-assisted reproducible execution under local user control.
