## Supplementary material for "An AI-Assisted Comparative GWAS Pipeline Identifies Candidate Sex-Biased Schizophrenia Loci near *CYP26B1* and *EXOC6B*": Table_S1_all_common_association_loci_full_strata.xlsx

### Sheet: Table_S1_Common_Loci
Locus summary					Standardized differential association			ALL_FEMALE			ALL_MALE			ALL_DIFF			EUR_FEMALE			EUR_MALE			EUR_DIFF			ASN_FEMALE			ASN_MALE			ASN_DIFF
CHR	BP	SNP	Gene	Smallest_ASSOC_P	ALL_STD_DIFF_P	EUR_STD_DIFF_P	ASN_STD_DIFF_P	BETA	SE	P	BETA	SE	P	BETA	SE	P	BETA	SE	P	BETA	SE	P	BETA	SE	P	BETA	SE	P	BETA	SE	P	BETA	SE	P
1	98491248	rs4950119	DPYD	2.51e-13	0.150365	0.152408	0.933465	-0.0723987	0.017	2.045e-05	-0.103196	0.0148	2.697e-12	0.0307975	0.0225397	0.171824	-0.0798986	0.0179	8.129e-06	-0.111904	0.0153	2.507e-13	0.0320055	0.0235478	0.174092	-0.0041988	0.0541	0.9383	-0.00470103	0.0554	0.9331	0.00050223	0.0774336	0.994825
1	73816564	rs1160682	LINC01360	2.08e-12	0.240107	0.700813	0.105269	0.0589008	0.0132	8.472e-06	0.0808977	0.0115	2.076e-12	-0.0219969	0.0175069	0.208944	0.0769981	0.0145	1.152e-07	0.0858015	0.0123	2.991e-12	-0.0088034	0.0190142	0.643371	-0.0295009	0.0321	0.3593	0.0483043	0.0325	0.1376	-0.0778052	0.04568	0.0885179
1	44097530	rs2970610	ENSG00000230615	5.73e-11	0.386345	0.255557	0.647323	0.0587971	0.0131	7.663e-06	0.0753023	0.0115	5.732e-11	-0.0165052	0.0174316	0.343712	0.0526968	0.0148	0.0003789	0.0763034	0.0125	1.148e-09	-0.0236066	0.0193724	0.223008	0.0813956	0.0284	0.004224	0.0660031	0.0286	0.02108	0.0153926	0.0403053	0.702536
1	30432219	rs4949526	ENSG00000289710	5.79e-10	0.166557	0.0872874	0.80455	0.0837987	0.0135	5.787e-10	0.060201	0.0119	4.01e-07	0.0235977	0.0179961	0.189767	0.0858015	0.0153	1.959e-08	0.0530003	0.0129	4.301e-05	0.0328011	0.0200125	0.101206	0.0765999	0.0291	0.008458	0.0900966	0.0295	0.002267	-0.0134967	0.0414374	0.744641
1	183289554	rs549337	NMNAT2	3.92e-09	0.000104142	0.000112474	0.721222	-0.0929051	0.0158	3.918e-09	-0.00930314	0.0139	0.5002	-0.0836019	0.021044	7.10564e-05	-0.0892029	0.0171	1.959e-07	-0.000300045	0.0146	0.9813	-0.0889028	0.0224849	7.68898e-05	-0.113404	0.0404	0.004956	-0.0878044	0.0427	0.0401	-0.0255995	0.0587831	0.663206
1	2372133	rs2494638	PLCH2	4.14e-08	0.14003	0.166891	0.551287	-0.0868987	0.0158	4.136e-08	-0.0542028	0.0138	8.425e-05	-0.0326959	0.0209781	0.119097	-0.0854054	0.0167	3.344e-07	-0.0532004	0.0143	0.0002006	-0.032205	0.0219859	0.142975	-0.0996988	0.0491	0.04238	-0.0527048	0.0493	0.285	-0.046994	0.0695795	0.499422
2	58123798	rs1356545	VRK2	4.59e-15	0.207513	0.106727	0.803248	-0.0679042	0.0129	1.361e-07	-0.0881975	0.0112	4.588e-15	0.0202934	0.0170836	0.234879	-0.0577986	0.0144	5.61e-05	-0.0868987	0.0122	1.063e-12	0.0291	0.0188733	0.123106	-0.109101	0.0291	0.0001789	-0.0956963	0.0288	0.0008976	-0.0134046	0.040942	0.743362
2	233635213	rs2293780	UGT1A8	1.32e-13	0.0455098	0.0919441	0.67773	0.0402971	0.0127	0.001491	0.075599	0.0112	1.704e-11	-0.0353019	0.0169331	0.0370885	0.0574006	0.0144	6.35e-05	0.0909005	0.0123	1.319e-13	-0.0334999	0.0189381	0.0769076	-0.0208968	0.0272	0.4417	-0.00170145	0.0277	0.9517	-0.0191954	0.0388218	0.620989
2	200823360	rs166845	MAIP1	2.49e-10	0.385653	0.411848	0.830077	0.0666956	0.0153	1.361e-05	0.0861043	0.0136	2.488e-10	-0.0194087	0.0204707	0.343067	0.0686021	0.0179	0.000129	0.0897036	0.0151	3.112e-09	-0.0211015	0.0234184	0.367554	0.0613961	0.0296	0.03788	0.0739008	0.0308	0.01651	-0.0125047	0.0427177	0.769729
2	199990107	rs1451488	ENSG00000307577	2.74e-10	0.999338	0.698949	0.341067	-0.0686001	0.0127	7.33e-08	-0.067305	0.0112	1.633e-09	-0.00129508	0.0169331	0.939035	-0.070401	0.0142	7.565e-07	-0.0762009	0.0121	2.743e-10	0.00579992	0.0186561	0.755887	-0.0613968	0.0286	0.03217	-0.0193969	0.0289	0.5017	-0.0419999	0.0406592	0.301616
2	185601420	rs11693094	ZNF804A	7.52e-10	0.96186	0.484607	0.0998396	0.0659001	0.0126	1.677e-07	0.0680044	0.0111	7.523e-10	-0.00210429	0.016792	0.900274	0.0704025	0.0142	7.182e-07	0.0587971	0.012	1.056e-06	0.0116055	0.0185914	0.532471	0.0493995	0.0273	0.07023	0.116404	0.0275	2.331e-05	-0.0670048	0.0387497	0.0837788
2	79433742	rs17016552	CTNNA2	7.99e-09	0.0320096	0.0334236	0.983133	0.0210959	0.013	0.1048	0.059796	0.0115	1.834e-07	-0.0387001	0.0173566	0.0257665	0.0294035	0.0148	0.04684	0.0724044	0.0126	7.992e-09	-0.0430009	0.0194371	0.0269449	-0.00729656	0.0274	0.7898	-0.005103	0.0279	0.8554	-0.00219356	0.0391046	0.955266
2	145183851	rs13016542	TEX41	2.59e-08	0.821151	0.918594	0.33825	0.0871955	0.02	1.307e-05	0.0952011	0.0171	2.592e-08	-0.00800556	0.0263137	0.760949	0.0961008	0.0212	5.773e-06	0.0954011	0.0178	8.553e-08	0.000699692	0.0276818	0.979835	0.0147999	0.0602	0.8054	0.102999	0.0599	0.08568	-0.0881988	0.0849238	0.299008
2	104976101	rs7585377	ENSG00000298919	3.36e-08	0.131344	0.151368	0.489888	-0.0447045	0.0148	0.0025	-0.0733021	0.0133	3.363e-08	0.0285976	0.019898	0.150658	-0.0395	0.0178	0.0262	-0.0713993	0.0152	2.751e-06	0.0318994	0.0234068	0.172938	-0.0561049	0.0266	0.03453	-0.0794004	0.0269	0.003125	0.0232956	0.0378308	0.538038
3	52649748	rs13083798	PBRM1	9.24e-14	0.411152	0.942954	0.0769642	0.0664991	0.0124	8.183e-08	0.0813956	0.0109	9.238e-14	-0.0148965	0.0165097	0.366903	0.0793009	0.0141	1.769e-08	0.0794025	0.012	3.046e-11	-0.000101609	0.0185151	0.995621	0.0221039	0.0263	0.3998	0.0914026	0.0266	0.0005835	-0.0692987	0.0374066	0.0639425
3	136195788	rs1394094	MSL2	1.49e-12	0.00502708	0.00821073	0.54023	0.0959009	0.0135	1.485e-12	0.0467977	0.0118	7.188e-05	0.0491032	0.0179301	0.00617043	0.0909005	0.0148	7.394e-10	0.040998	0.0125	0.001051	0.0499025	0.0193724	0.00999629	0.121996	0.034	0.0003363	0.0960009	0.0344	0.005255	0.0259955	0.0483669	0.590947
3	180881223	rs12152501	ENSG00000296152	9.36e-11	0.7323	0.637852	0.853228	0.0819025	0.0164	5.46e-07	0.0910009	0.0141	9.364e-11	-0.00909839	0.021628	0.673991	0.0697033	0.0178	9.128e-05	0.0825012	0.015	3.767e-08	-0.0127979	0.0232775	0.582457	0.146902	0.0411	0.0003564	0.140701	0.0398	0.0004117	0.00620098	0.0572123	0.91369
3	53160360	rs11713763	RFT1	6.11e-10	0.0804646	0.052258	0.724349	0.0795041	0.013	8.963e-10	0.050503	0.0114	1.038e-05	0.0290011	0.0172905	0.0934857	0.0908	0.0147	6.109e-10	0.0546965	0.0125	1.154e-05	0.0361035	0.0192961	0.0613415	0.0389995	0.0278	0.1605	0.0280042	0.0284	0.3254	0.0109953	0.0397417	0.782033
3	36856030	rs9834970	TRANK1	6.37e-09	0.0156198	0.0845072	0.0307641	-0.0724954	0.0125	6.368e-09	-0.0307995	0.011	0.005021	-0.041696	0.0166508	0.012275	-0.071496	0.0141	3.616e-07	-0.0380031	0.012	0.001489	-0.0334929	0.0185151	0.0704587	-0.0758988	0.0271	0.005082	0.0108015	0.0275	0.6934	-0.0867003	0.0386091	0.0247301
3	63903759	rs6798742	ATXN7	1.63e-08	0.0491637	0.156294	0.0508197	-0.0719042	0.0131	4.274e-08	-0.0360003	0.0116	0.00191	-0.0359039	0.0174977	0.0401772	-0.0852965	0.0151	1.627e-08	-0.0555973	0.0128	1.402e-05	-0.0296992	0.0197952	0.133531	-0.0306963	0.0264	0.2462	0.0463968	0.0271	0.08659	-0.0770932	0.0378335	0.0415801
3	45339907	rs76952894	TMEM158	2.44e-08	0.0481763	0.012342	0.28814	-0.0903953	0.0179	4.466e-07	-0.0411971	0.0158	0.009028	-0.0491982	0.0238757	0.0393416	-0.108499	0.0195	2.437e-08	-0.0421979	0.0166	0.01123	-0.0663008	0.0256088	0.00962586	0.00990082	0.0457	0.8289	-0.0559991	0.0485	0.2485	0.0658999	0.0666389	0.322707
4	103146890	rs35518360	CENPE	2.11e-10	0.160693	0.149982		-0.1715	0.027	2.11e-10	-0.1192	0.0226	1.273e-07	-0.0523	0.0352102	0.137447	-0.1715	0.027	2.11e-10	-0.117996	0.0225	1.552e-07	-0.0535048	0.0351461	0.127921
4	30814699	rs2121656	PCDH7	3.29e-08	0.0935186	0.062502	0.744786	0.0382972	0.0162	0.01801	0.0759976	0.014	5.261e-08	-0.0377004	0.0214112	0.0782759	0.0369971	0.0175	0.03443	0.081497	0.0147	3.292e-08	-0.0444999	0.0228548	0.0515257	0.0459958	0.0427	0.2817	0.0308977	0.0429	0.4713	0.0150981	0.0605285	0.803022
4	167972084	rs10006554	ENSG00000248601	4.93e-08	0.0418987	0.0709782	0.286563	-0.0722052	0.0132	4.931e-08	-0.0350988	0.0115	0.002234	-0.0371063	0.0175069	0.0340455	-0.0744003	0.0143	2.115e-07	-0.0390007	0.0121	0.0013	-0.0353996	0.0187323	0.0587902	-0.0596014	0.0346	0.08456	-0.00290421	0.0353	0.9354	-0.0566972	0.0494292	0.251366
5	60508492	rs56219078	PART1	1.17e-10	0.0697576	0.0105361	0.657632	0.0666956	0.0127	1.353e-07	0.0372958	0.0111	0.0007824	0.0293998	0.0168671	0.0813297	0.0910009	0.0141	1.169e-10	0.0448969	0.012	0.0001793	0.046104	0.0185151	0.0127717	-0.0322959	0.0285	0.2577	-0.0111014	0.0289	0.7019	-0.0211946	0.0405889	0.601548
5	45285752	rs16902086	HCN1	1.34e-10	0.20386	0.709886	0.0357891	-0.0529051	0.013	4.412e-05	-0.0737004	0.0115	1.336e-10	0.0207952	0.0173566	0.23087	-0.0662039	0.0149	8.341e-06	-0.072001	0.0127	1.379e-08	0.00579706	0.019578	0.767154	-0.010697	0.0265	0.6845	-0.0872041	0.0268	0.001153	0.0765071	0.0376894	0.0423629
5	137892170	rs10117	PKD2L2	5.77e-10	0.076122	0.161519	0.241224	0.0384031	0.0132	0.003553	0.0708032	0.0114	5.767e-10	-0.0324002	0.0174413	0.0632165	0.0371031	0.0145	0.01026	0.0651977	0.0122	9.216e-08	-0.0280946	0.0189497	0.138183	0.0446961	0.0319	0.1618	0.101699	0.0324	0.001693	-0.0570027	0.0454683	0.209958
5	152244165	rs17488630	LINC01470	1.4e-09	0.222613	0.237829	0.75328	0.0517002	0.0154	0.0007989	0.0780993	0.0132	3.155e-09	-0.0263991	0.020283	0.193075	0.054403	0.0156	0.0004807	0.0801965	0.0132	1.398e-09	-0.0257936	0.0204353	0.206873	-0.0876952	0.1132	0.4385	-0.127197	0.1212	0.2938	0.039502	0.165842	0.811734
5	45789024	rs4455564	HCN1	2.79e-08	0.472649	0.858985	0.0478232	0.0481995	0.0126	0.0001279	0.061603	0.0111	2.794e-08	-0.0134035	0.016792	0.424751	0.0577971	0.0143	5.544e-05	0.0558982	0.0122	4.278e-06	0.00189892	0.0187971	0.919533	0.0160997	0.0262	0.5395	0.0932991	0.0267	0.0004643	-0.0771994	0.0374076	0.039043
6	27865902	rs66868086	H2AC16	2.24e-28	0.0143095	0.0141237		0.158302	0.0265	2.45e-09	0.246297	0.0224	3.195e-28	-0.0879954	0.0346988	0.0112135	0.158302	0.0265	2.45e-09	0.246297	0.0223	2.244e-28	-0.0879954	0.0346344	0.0110633
6	28366151	rs2232423	ZSCAN12	3.3e-28	0.0210984	0.021334		0.160502	0.0262	8.922e-10	0.242499	0.0221	4.081e-28	-0.0819971	0.0342761	0.0167452	0.160502	0.0262	8.922e-10	0.242201	0.022	3.298e-28	-0.0816989	0.0342117	0.0169385
6	26409890	rs41266839	BTN3A1	3.74e-28	0.00505081	0.00518965		0.149204	0.0271	3.781e-08	0.251801	0.0229	4.009e-28	-0.102597	0.0354799	0.00383174	0.149204	0.0271	3.781e-08	0.251303	0.0228	3.744e-28	-0.102099	0.0354154	0.00394029
6	26942146	rs66975207	LARRPM	2.08e-27	0.0155301	0.0169154		0.156696	0.0268	4.948e-09	0.244396	0.0225	2.078e-27	-0.0877001	0.0349927	0.0122023	0.156696	0.0268	4.948e-09	0.243299	0.0225	2.582e-27	-0.086603	0.0349927	0.0133278
6	29144532	rs9257566	LINC03003	1.12e-26	0.057927	0.0637189		0.156799	0.0243	1.198e-10	0.219898	0.0206	1.34e-26	-0.0630997	0.0318567	0.047621	0.158302	0.0244	8.523e-11	0.220203	0.0206	1.122e-26	-0.0619012	0.0319331	0.0525662
6	32165444	rs2071278	NOTCH4	1.46e-25	0.00346578	0.0111566	0.572013	0.0736965	0.0179	3.869e-05	0.145398	0.0157	1.812e-20	-0.0717017	0.0238097	0.00259998	0.110199	0.0204	6.753e-08	0.180403	0.0173	1.46e-25	-0.0702043	0.0267479	0.00867344	-0.0478046	0.0372	0.1994	-0.0138961	0.0372	0.7091	-0.0339085	0.0526087	0.519224
6	29752808	rs9258375	HLA-F-AS1	3.85e-24	0.0591382	0.0556611		0.155199	0.0259	2.055e-09	0.222199	0.022	6.521e-24	-0.0670004	0.0339825	0.0486535	0.155199	0.0259	2.055e-09	0.223104	0.022	3.847e-24	-0.0679048	0.0339825	0.0456917
6	31596138	rs3132450	PRRC2A	2.63e-22	0.0394526	0.0372639		0.127196	0.0238	8.733e-08	0.194003	0.0201	4.3e-22	-0.0668067	0.031152	0.0319899	0.127196	0.0238	8.733e-08	0.194596	0.02	2.628e-22	-0.0673995	0.0310876	0.0301548
6	30787762	rs1264353	LINC00243	3.16e-22	0.121063	0.116433		0.138996	0.0232	2.2e-09	0.188502	0.0195	4.569e-22	-0.049506	0.0303066	0.102363	0.138996	0.0232	2.2e-09	0.189099	0.0195	3.162e-22	-0.0501021	0.0303066	0.0982953
6	32666526	rs1794282	HLA-DQB1	5.23e-20	0.0226258	0.0155201		0.112203	0.0244	4.096e-06	0.187898	0.0207	1.045e-19	-0.0756946	0.0319977	0.0179995	0.109303	0.0244	7.575e-06	0.189504	0.0207	5.231e-20	-0.0802013	0.0319977	0.0121942
6	30278745	rs3094066	HCG18	4.49e-19	0.162501	0.156243		0.141899	0.0252	1.859e-08	0.190901	0.0215	6.363e-19	-0.0490025	0.0331254	0.139059	0.141899	0.0252	1.859e-08	0.191603	0.0215	4.49e-19	-0.0497046	0.0331254	0.133485
6	25874423	rs13198474	SLC17A3	3.46e-16	0.103667	0.10938		0.134496	0.0289	3.252e-06	0.199203	0.0244	3.461e-16	-0.0647073	0.0378229	0.0871183	0.134496	0.0289	3.252e-06	0.198203	0.0244	4.13e-16	-0.0637072	0.0378229	0.0921129
6	25365888	rs116418977	CARMIL1	3.99e-12	0.180568	0.185995		0.129404	0.0324	6.34e-05	0.189901	0.0276	6.287e-12	-0.060497	0.042562	0.155205	0.131703	0.0324	4.761e-05	0.191496	0.0276	3.989e-12	-0.0597925	0.042562	0.16007
6	33395199	rs9461856	SYNGAP1	7.35e-11	0.639418	0.514715	0.789544	-0.065499	0.0126	2.139e-07	-0.0720977	0.0111	7.351e-11	0.0065987	0.016792	0.694343	-0.0605996	0.014	1.53e-05	-0.0711953	0.0119	2.348e-09	0.0105957	0.0183742	0.564168	-0.0868005	0.0292	0.002913	-0.0724954	0.0294	0.01379	-0.0143051	0.0414367	0.729924
6	73171881	rs1572209	ENSG00000295177	2.71e-08	0.421799	0.0423237	0.00818374	-0.0366017	0.0128	0.004355	-0.0490012	0.0112	1.252e-05	0.0123994	0.0170082	0.465986	-0.0306963	0.0144	0.03274	-0.0677008	0.0122	2.709e-08	0.0370045	0.0188733	0.0499159	-0.0593997	0.0284	0.03624	0.0507026	0.0286	0.07626	-0.110102	0.0403053	0.00630071
6	43160375	rs113113059	CUL9	3.51e-08	0.358518	0.330417	0.914129	0.0522983	0.0147	0.0003797	0.071902	0.013	3.506e-08	-0.0196037	0.0196237	0.317805	0.0489044	0.0175	0.00521	0.0729995	0.0147	7.294e-07	-0.0240951	0.0228548	0.29176	0.0603987	0.0271	0.02609	0.0676026	0.0278	0.01523	-0.00720386	0.0388233	0.852794
6	105390567	rs314265	PREP	3.62e-08	0.00100844	0.00800662	0.0359351	0.0729995	0.0133	3.623e-08	0.0159029	0.0117	0.1715	0.0570966	0.0177138	0.00126732	0.0633972	0.0149	2.143e-05	0.0127978	0.0127	0.3153	0.0505995	0.019578	0.009752	0.108702	0.0288	0.000162	0.0258042	0.029	0.373	0.0828977	0.040871	0.042532
7	137076712	rs10954580	ENSG00000234352	1.99e-15	0.00163493	0.00249743	0.243898	0.0347009	0.0132	0.008711	0.0914026	0.0115	1.989e-15	-0.0567017	0.0175069	0.00120023	0.0284028	0.0148	0.05565	0.0886975	0.0125	1.298e-12	-0.0602947	0.0193724	0.00185573	0.0587028	0.0291	0.04336	0.110199	0.0293	0.0001659	-0.051496	0.0412953	0.21239
7	1982181	rs12154473	ENSG00000286192	1.49e-12	0.604587	0.853296	0.273984	-0.0854054	0.0127	2.003e-11	-0.0752948	0.0112	2.06e-11	-0.0101106	0.0169331	0.550448	-0.0923017	0.0145	2.189e-10	-0.0873023	0.0123	1.486e-12	-0.00499938	0.0190142	0.792605	-0.0625991	0.0263	0.01739	-0.0182964	0.027	0.4968	-0.0443027	0.037692	0.23984
7	104599208	rs17777642	KMT2E	1.59e-10	0.0368002	0.11476	0.212372	-0.0369026	0.0126	0.003368	-0.0707981	0.0111	1.595e-10	0.0338955	0.016792	0.0435337	-0.0494949	0.0143	0.000556	-0.0777021	0.0121	1.588e-10	0.0282072	0.0187323	0.132118	0.00550482	0.0263	0.8339	-0.0385953	0.0268	0.1495	0.0441001	0.037549	0.240208
7	110932739	rs1541472	IMMP2L	2.06e-09	0.127667	0.0633659	0.987228	0.0788019	0.0131	2.059e-09	0.0533986	0.0116	3.98e-06	0.0254034	0.0174977	0.146554	0.0902976	0.0152	2.556e-09	0.0548006	0.0128	1.898e-05	0.035497	0.0198716	0.0740476	0.0437968	0.0264	0.09681	0.0461008	0.0268	0.08495	-0.00230407	0.0376191	0.951162
7	86403263	rs6943762	ENSG00000298738	4.74e-09	0.457087	0.264121	0.363766	0.117801	0.0201	4.74e-09	0.100099	0.0172	5.978e-09	0.0177021	0.0264547	0.503401	0.125098	0.0215	6.358e-09	0.095701	0.0182	1.42e-07	0.0293974	0.028169	0.296666	0.0682006	0.0564	0.2265	0.144403	0.0525	0.00599	-0.0762028	0.0770533	0.322682
7	138597868	rs10235212	KIAA1549	7.62e-09	0.01027	0.00308336	0.510885	-0.0242005	0.0145	0.09649	-0.0722052	0.0126	9.516e-09	0.0480047	0.0192096	0.0124548	-0.0170953	0.0154	0.267	-0.0754027	0.013	7.624e-09	0.0583074	0.0201534	0.00381368	-0.0825016	0.0442	0.0621	-0.0352024	0.0465	0.4489	-0.0472992	0.0641552	0.460963
8	38274193	rs10958683	DDHD2	3.74e-10	0.00369221	0.00286608	0.721027	0.0228959	0.0147	0.1204	0.0818012	0.0131	3.741e-10	-0.0589053	0.0196901	0.00277502	0.0189003	0.0173	0.2741	0.0884046	0.0146	1.524e-09	-0.0695043	0.0226374	0.00213818	0.0338022	0.0284	0.2339	0.0513963	0.0287	0.07337	-0.0175941	0.0403764	0.663017
8	17076616	rs2904684	ZDHHC2	1.45e-09	0.00989187	0.00751855	0.771369	0.0222017	0.0141	0.1151	0.0720974	0.0123	4.864e-09	-0.0498957	0.018711	0.00766103	0.0238044	0.0157	0.1289	0.0806026	0.0133	1.452e-09	-0.0567981	0.0205762	0.00577341	0.0154993	0.0322	0.6312	0.0323026	0.0322	0.315	-0.0168033	0.0455377	0.712129
8	143312933	rs4129585	TOP1MT	2.97e-09	0.590951	0.373835	0.713518	0.0737986	0.0127	6.677e-09	0.0660031	0.0111	2.973e-09	0.00779557	0.0168671	0.643956	0.0823999	0.0141	5.552e-09	0.0673034	0.012	1.893e-08	0.0150965	0.0185151	0.414867	0.0369007	0.0294	0.2081	0.0555009	0.0296	0.06107	-0.0186002	0.0417195	0.655713
8	130894370	rs298607	CYRIB	1.66e-08	0.028419	0.0305986	0.78177	0.0212036	0.0124	0.08796	0.0587971	0.0109	7.07e-08	-0.0375935	0.0165097	0.022783	0.0260965	0.014	0.0625	0.0673969	0.0119	1.664e-08	-0.0413004	0.0183742	0.0245925	0.0034042	0.0265	0.8978	0.0167981	0.0268	0.5296	-0.0133939	0.0376894	0.722308
8	144252618	rs56843986	LY6H	2.77e-08	0.00960944	0.0267678	0.206201	-0.0192032	0.0128	0.1331	-0.0620988	0.0112	2.772e-08	0.0428956	0.0170082	0.0116673	-0.0221025	0.0143	0.1214	-0.062301	0.0121	2.525e-07	0.0401986	0.0187323	0.0318773	-0.00749804	0.0286	0.7948	-0.0562	0.0292	0.05456	0.048702	0.040873	0.233439
8	27413986	rs56223946	EPHX2	3.08e-08	0.134277	0.138791		0.0592024	0.0223	0.008084	0.105504	0.019	3.079e-08	-0.0463011	0.0292966	0.114009	0.0592024	0.0223	0.008084	0.104999	0.019	3.332e-08	-0.045797	0.0292966	0.118001
8	89602539	rs13265056	PARAIL	3.86e-08	0.28901	0.286275	0.853877	-0.0620031	0.0174	0.0003697	-0.0850025	0.0155	3.856e-08	0.0229994	0.0233026	0.323647	-0.058795	0.0191	0.002071	-0.0837947	0.0164	3.371e-07	0.0249997	0.0251748	0.320688	-0.0784049	0.0427	0.0664	-0.0851005	0.0453	0.06023	0.00669559	0.0622526	0.914348
10	104906211	rs11191580	SORCS3	1.07e-12	0.521036	0.451573	0.8277	0.105701	0.0193	4.264e-08	0.124498	0.0175	1.067e-12	-0.0187968	0.0260526	0.470607	0.1186	0.0253	2.735e-06	0.146202	0.0214	7.88e-12	-0.0276016	0.0331368	0.404869	0.0878002	0.0298	0.003269	0.0818012	0.0303	0.006885	0.00599907	0.0424986	0.887744
10	18726218	rs7071123	ENSG00000234244	1.56e-10	0.181872	0.197001	0.987344	-0.138998	0.0217	1.559e-10	-0.0983959	0.0187	1.326e-07	-0.0406018	0.0286458	0.156373	-0.134801	0.023	4.46e-09	-0.0935966	0.0193	1.319e-06	-0.0412041	0.0300248	0.169959	-0.173699	0.0664	0.008876	-0.164804	0.0685	0.01617	-0.00889495	0.0954003	0.925714
10	104401632	rs4146429	TRIM8	5.61e-10	0.938604	0.989652	0.951092	0.103396	0.0182	1.367e-08	0.103396	0.0167	5.608e-10	0	0.0247008	1	0.0929984	0.0249	0.0001855	0.0951011	0.0212	7.495e-06	-0.00210265	0.0327024	0.948734	0.1153	0.0267	1.582e-05	0.115897	0.0269	1.665e-05	-0.000596858	0.0379012	0.987436
10	3821561	rs17731	KLF6	1.17e-08	0.472613	0.222396	0.775037	-0.053	0.0127	3.116e-05	-0.0638987	0.0112	1.174e-08	0.0108987	0.0169331	0.519813	-0.040395	0.0146	0.005637	-0.062301	0.0123	4.267e-07	0.021906	0.0190906	0.251184	-0.093399	0.0261	0.0003405	-0.0798011	0.0267	0.002764	-0.0135979	0.0373376	0.715717
11	133852684	rs4936215	SPATA19	4.74e-16	0.00198681	0.00390697	0.0864317	0.0473987	0.0168	0.004839	0.117996	0.0145	4.741e-16	-0.0705976	0.0221921	0.00146665	0.0465973	0.0173	0.006972	0.114301	0.0148	9.784e-15	-0.0677041	0.0227669	0.00294135	0.0628997	0.075	0.4017	0.258403	0.0787	0.001017	-0.195503	0.108714	0.0721253
11	130866090	rs961491	ENSG00000301392	1.38e-13	8.93791e-05	1.60633e-05	0.711214	0.00659818	0.0125	0.5984	0.0731018	0.0109	2.49e-11	-0.0665036	0.0165849	6.075e-05	0.00689617	0.0141	0.6236	0.0884961	0.012	1.377e-13	-0.0815999	0.0185151	1.04714e-05	0.00529595	0.0264	0.842	-0.00579677	0.0269	0.8291	0.0110927	0.0376904	0.76852
11	46648432	rs7108770	ATG13	4.64e-11	0.457618	0.300895	0.6383	-0.0839035	0.0176	1.788e-06	-0.0994005	0.0151	4.642e-11	0.015497	0.0231899	0.503962	-0.074605	0.0186	6.041e-05	-0.0979988	0.0157	4.646e-10	0.0233938	0.0243403	0.336495	-0.160697	0.0535	0.002646	-0.119302	0.0531	0.02476	-0.0413954	0.0753781	0.582889
11	113418371	rs10736470	DRD2	5.77e-09	0.983751	0.939962	0.361313	-0.0737004	0.0147	5.076e-07	-0.072603	0.0125	5.77e-09	-0.00109741	0.0192961	0.954647	-0.0762009	0.015	3.557e-07	-0.0732053	0.0126	6.563e-09	-0.00299563	0.0195898	0.878463	-0.0122953	0.0741	0.8679	-0.100395	0.0744	0.1771	0.0880998	0.105006	0.401469
11	109327622	rs10890995	LINC02715	9e-09	0.000507319	0.000317518	0.848961	-0.00270365	0.0136	0.841	0.0619978	0.012	2.237e-07	-0.0647014	0.0181373	0.000360647	0.00059982	0.0154	0.9702	0.0749961	0.013	8.999e-09	-0.0743963	0.0201534	0.000222935	-0.0146975	0.0292	0.6154	-0.0034961	0.0298	0.907	-0.0112014	0.0417215	0.78833
11	123394636	rs77502336	GRAMD1B	1.42e-08	0.208529	0.394269	0.192009	-0.0453008	0.0132	0.0006138	-0.0662039	0.0117	1.42e-08	0.0209031	0.0176389	0.235993	-0.0433982	0.0151	0.004069	-0.058795	0.0128	4.62e-06	0.0153968	0.0197952	0.436684	-0.0513986	0.0273	0.05963	-0.0994999	0.0279	0.0003521	0.0481014	0.0390346	0.217846
11	124612932	rs12293670	NRGN	1.57e-08	0.699183	0.842563	0.303137	0.0659001	0.0133	7.92e-07	0.0603987	0.0117	2.135e-07	0.00550138	0.0177138	0.756128	0.074003	0.015	7.604e-07	0.0716041	0.0127	1.569e-08	0.00239884	0.0196543	0.902858	0.0344014	0.0295	0.2445	-0.00549507	0.0295	0.8531	0.0398965	0.0417193	0.338917
11	24372348	rs72874202	LUZP2	3.19e-08	0.0235248	0.0193355	0.878918	-0.0249999	0.0132	0.05856	-0.063302	0.0114	3.191e-08	0.038302	0.0174413	0.0280883	-0.0226035	0.0141	0.1079	-0.0644959	0.0119	6.497e-08	0.0418923	0.0184505	0.0231756	-0.0433982	0.0389	0.2646	-0.0475949	0.0396	0.2287	0.00419665	0.0555101	0.939736
11	134562295	rs1944870	ENSG00000285640	3.25e-08	0.0588253	0.0774854	0.624149	-0.0733021	0.0133	3.251e-08	-0.0385953	0.0115	0.0008214	-0.0347068	0.0175824	0.0483868	-0.0700041	0.0144	1.145e-06	-0.0350988	0.0122	0.00403	-0.0349053	0.0188733	0.0643919	-0.0911947	0.034	0.007235	-0.0635044	0.0348	0.0683	-0.0276903	0.0486522	0.569256
12	123677810	rs4460848	TCTN2	3.01e-16	0.22586	0.091427	0.885708	0.076498	0.0139	3.629e-08	0.100497	0.0123	3.011e-16	-0.0239987	0.0185607	0.196016	0.0546018	0.016	0.0006326	0.091804	0.0136	1.28e-11	-0.0372022	0.020999	0.0764585	0.144403	0.0281	2.798e-07	0.141699	0.029	9.882e-07	0.00270413	0.0403808	0.946609
12	2413803	rs1860002	CACNA1C	1.92e-13	0.105763	0.0579798	0.750074	0.0871039	0.0128	8.233e-12	0.0608034	0.0112	5.002e-08	0.0263004	0.0170082	0.122023	0.1049	0.0143	1.92e-13	0.0707007	0.0121	4.966e-09	0.0341997	0.0187323	0.067895	0.0165031	0.0285	0.5619	0.00669752	0.0287	0.8156	0.00980555	0.0404468	0.808446
12	57682956	rs61937595	ENSG00000300680	2.49e-13	0.0215236	0.0172623	0.829816	0.0760996	0.0259	0.003297	0.157602	0.0223	1.444e-12	-0.0815023	0.0341775	0.017094	0.0791993	0.0263	0.00258	0.164599	0.0225	2.485e-13	-0.0853995	0.0346113	0.0136102	-0.0251024	0.1489	0.8663	-0.0540972	0.1473	0.7133	0.0289948	0.209448	0.889897
12	110723245	rs4766428	ATP2A2	4.55e-10	0.436691	0.209925	0.196149	-0.0825993	0.0139	2.77e-09	-0.0668986	0.0119	1.951e-08	-0.0157007	0.0182981	0.390865	-0.0907018	0.0146	4.551e-10	-0.0652001	0.0123	1.13e-07	-0.0255017	0.0190906	0.181605	0.00139902	0.0469	0.9764	-0.0797036	0.0471	0.09072	0.0811026	0.0664682	0.2224
12	108618630	rs3764002	WSCD2	3.59e-09	0.00808826	0.00489516	0.995395	-0.0807004	0.0137	3.585e-09	-0.0306963	0.0121	0.01153	-0.0500041	0.0182784	0.00622493	-0.0802019	0.0158	4.166e-07	-0.0198966	0.0135	0.1416	-0.0603053	0.020782	0.00371017	-0.0820021	0.027	0.002388	-0.0788051	0.0274	0.003972	-0.00319699	0.0384676	0.933765
12	29934586	rs721617	TMTC1	1.22e-08	0.0490388	0.0252779	0.751651	-0.0755968	0.0133	1.221e-08	-0.0395	0.0115	0.0006181	-0.0360968	0.0175824	0.0400715	-0.0781021	0.0148	1.366e-07	-0.0331019	0.0125	0.007958	-0.0450002	0.0193724	0.0201843	-0.0657019	0.03	0.02817	-0.0758988	0.03	0.01152	0.0101969	0.0424264	0.810064
13	56928696	rs9597388	ENSG00000308884	2.39e-09	0.0673212	0.0249567	0.825382	0.0432032	0.0162	0.007697	0.0843044	0.0141	2.385e-09	-0.0411012	0.0214767	0.0556513	0.0252973	0.0182	0.1657	0.0807963	0.0154	1.429e-07	-0.055499	0.0238411	0.0199193	0.1095	0.0352	0.001843	0.102304	0.0354	0.00383	0.00719609	0.0499219	0.885385
14	33303540	rs12883788	NPAS3	1.04e-09	0.168458	0.164521	0.848266	-0.0414993	0.0128	0.001206	-0.0636962	0.0112	1.311e-08	0.0221969	0.0170082	0.19187	-0.0488962	0.0142	0.0005528	-0.073399	0.012	1.043e-09	0.0245028	0.0185914	0.187515	-0.00790113	0.0302	0.7945	-0.0128016	0.0302	0.6713	0.00490046	0.0427092	0.908651
14	72450618	rs10137909	RGS6	1.5e-09	0.713816	0.760496	0.873249	0.0705982	0.0124	1.107e-08	0.0657971	0.0109	1.495e-09	0.00480115	0.0165097	0.771199	0.0684994	0.014	1.013e-06	0.0642979	0.0119	6.691e-08	0.00420155	0.0183742	0.819129	0.0778033	0.0262	0.002949	0.0746992	0.0268	0.005265	0.00310405	0.0374791	0.933994
14	99731271	rs2664308	CYP46A1	8.14e-09	0.000672126	0.000213798	0.530312	0.00139902	0.0135	0.9186	-0.0582013	0.0117	6.418e-07	0.0596003	0.0178645	0.00084918	-0.002002	0.0143	0.8913	-0.070401	0.0122	8.141e-09	0.068399	0.0187971	0.0002739	0.0260965	0.039	0.5037	0.0654038	0.0396	0.09828	-0.0393073	0.0555802	0.479432
15	91424574	rs6226	CRAT37	3.35e-14	0.0709172	0.012546	0.484642	0.101997	0.0139	1.89e-13	0.0698991	0.0122	1.105e-08	0.0320977	0.0184946	0.0826487	0.117801	0.0155	3.345e-14	0.0682006	0.0133	3.096e-07	0.0496003	0.020424	0.0151603	0.0400953	0.0307	0.1919	0.0737986	0.0305	0.01565	-0.0337033	0.0432752	0.436089
15	59141706	rs793571	MINDY2	1.99e-12	2.98743e-05	1.58838e-06	0.879862	0.00689617	0.0143	0.6312	0.0887981	0.0128	3.498e-12	-0.0819019	0.0191919	1.97657e-05	-0.00709511	0.0168	0.6732	0.100904	0.0143	1.985e-12	-0.107999	0.022062	9.81829e-07	0.043902	0.0274	0.1087	0.040998	0.0278	0.14	0.00290407	0.0390333	0.940692
15	85148231	rs11638554	ZSCAN2	2.21e-10	0.0547089	0.194283	0.0499372	0.0411036	0.0143	0.004132	0.0791993	0.0125	2.21e-10	-0.0380957	0.0189932	0.0448818	0.0489997	0.0155	0.001603	0.0770999	0.0132	4.604e-09	-0.0281003	0.020359	0.167514	-0.00480151	0.0376	0.8993	0.105701	0.0388	0.006461	-0.110503	0.0540296	0.0408323
15	61872197	rs35351411	ENSG00000259675	3.03e-10	0.189705	0.423529	0.226519	-0.0486967	0.0127	0.000121	-0.0695966	0.0111	3.029e-10	0.0209	0.0168671	0.215311	-0.0593042	0.0141	2.745e-05	-0.0726997	0.0119	1.153e-09	0.0133955	0.0184505	0.467824	-0.00530404	0.0287	0.8539	-0.0515986	0.0289	0.07474	0.0462946	0.0407296	0.255692
15	78934551	rs3813567	CHRNB4	1.65e-08	0.579401	0.997375	0.300154	-0.0649973	0.0148	1.139e-05	-0.0744973	0.0132	1.652e-08	0.00949999	0.0198313	0.63191	-0.074702	0.0175	1.923e-05	-0.0730009	0.0149	9.24e-07	-0.0017011	0.0229839	0.941	-0.0403013	0.0279	0.1489	-0.0786969	0.0285	0.005709	0.0383957	0.0398831	0.335695
16	29994922	rs3814883	HIRIP3	1.95e-08	0.210415	0.256385	0.5387	0.0712969	0.0127	1.947e-08	0.0513963	0.0111	3.599e-06	0.0199006	0.0168671	0.238062	0.0763961	0.0143	8.564e-08	0.0565032	0.0121	2.846e-06	0.0198929	0.0187323	0.288257	0.052099	0.0279	0.06236	0.0308007	0.0279	0.2701	0.0212982	0.0394566	0.589342
17	43903842	rs62057151	MPP2	4.23e-10	0.0075983	0.00438281		0.0262037	0.0174	0.1331	0.0889994	0.0147	1.424e-09	-0.0627957	0.0227783	0.00583655	0.0248975	0.0174	0.1541	0.091804	0.0147	4.233e-10	-0.0669066	0.0227783	0.00331087
17	44515243	rs151172887	NSFP1	5.14e-09	0.0313649	0.03242		0.0356953	0.0179	0.04614	0.0881024	0.0151	5.135e-09	-0.0524072	0.0234184	0.0252298	0.0355023	0.0179	0.0475	0.0875987	0.0151	6.334e-09	-0.0520964	0.0234184	0.0261083
17	55745993	rs12603880	MSI2	3.46e-08	0.0857589	0.106571	0.581133	-0.0852965	0.0155	3.46e-08	-0.0478991	0.0138	0.0005266	-0.0373974	0.0207531	0.0715425	-0.087095	0.0188	3.486e-06	-0.0451961	0.016	0.004668	-0.0418989	0.0246868	0.0896559	-0.0816006	0.0273	0.002806	-0.0570996	0.0276	0.03829	-0.024501	0.0388207	0.527954
18	53156707	rs1993193	DCC	1.23e-10	0.000290664	0.000303114		0.0192044	0.0324	0.553	0.177301	0.0276	1.227e-10	-0.158096	0.042562	0.000203609	0.0192044	0.0324	0.553	0.176597	0.0275	1.402e-10	-0.157392	0.0424972	0.000212563
18	77653508	rs55858161	KCNG2	2.65e-10	0.167162	0.663288	0.0621954	-0.0816982	0.0129	2.651e-10	-0.0564963	0.0114	7.738e-07	-0.025202	0.0172154	0.143216	-0.0698003	0.0148	2.404e-06	-0.0598031	0.0126	1.967e-06	-0.00999726	0.0194371	0.607015	-0.120497	0.0267	6.134e-06	-0.046201	0.0272	0.08912	-0.0742957	0.0381147	0.0512636
18	53795514	rs715170	LINC01539	7.32e-09	0.672629	0.710185	0.917494	0.0635005	0.0146	1.392e-05	0.073204	0.0127	7.317e-09	-0.00970351	0.0193507	0.616051	0.0639039	0.0159	6.083e-05	0.0732969	0.0135	5.262e-08	-0.00939298	0.0208581	0.652474	0.0614995	0.0367	0.09383	0.0708964	0.0366	0.05285	-0.00939686	0.051831	0.856134
19	50148052	rs12104272	ENSG00000287001	4.44e-10	0.338726	0.397637	0.684188	0.0562007	0.0137	4.17e-05	0.0750982	0.012	4.436e-10	-0.0188975	0.0182124	0.299448	0.0563047	0.0153	0.0002315	0.0749034	0.013	7.786e-09	-0.0185987	0.0200771	0.354258	0.0555009	0.0309	0.07203	0.0769981	0.0317	0.01529	-0.0214971	0.0442685	0.627245
19	19530270	rs2916074	GATAD2A	4.67e-10	0.555259	0.847758	0.431662	-0.0594953	0.013	4.898e-06	-0.0683966	0.0114	2.28e-09	0.00890136	0.0172905	0.606683	-0.0751008	0.0145	2.423e-07	-0.0773023	0.0124	4.668e-10	0.00220153	0.019079	0.908136	0.00370313	0.0293	0.9002	-0.0258	0.0293	0.3781	0.0295031	0.0414365	0.476459
19	11847256	rs57164304	ZNF823	1.33e-08	0.00287235	0.00692191	0.154452	-0.0187038	0.017	0.2706	-0.0845997	0.0149	1.327e-08	0.0658959	0.0226055	0.00355649	-0.0162005	0.0194	0.4037	-0.083099	0.0164	3.977e-07	0.0668985	0.0254031	0.00845165	-0.0268985	0.0352	0.4435	-0.0942997	0.0353	0.007518	0.0674011	0.0498511	0.176359
20	37438824	rs6124079	RPL7AP14	3.03e-10	0.112309	0.146683	0.714963	-0.0469029	0.0135	0.0005089	-0.0741957	0.0119	4.308e-10	0.0272927	0.0179961	0.12937	-0.0542978	0.0154	0.0004102	-0.0820998	0.013	3.025e-10	0.027802	0.0201534	0.167735	-0.0220002	0.0281	0.4336	-0.0335981	0.0286	0.2415	0.0115979	0.0400945	0.772379
22	42370991	rs5751191	LINC01315	6.82e-11	0.0712568	0.123258	0.629997	-0.0435027	0.0131	0.0008848	-0.0736035	0.0114	1.011e-10	0.0301008	0.0173658	0.0830349	-0.0509039	0.014	0.0002924	-0.0780048	0.012	6.816e-11	0.0271009	0.0184391	0.141629	0.00469894	0.0359	0.896	-0.0160989	0.0365	0.6587	0.0207978	0.0511963	0.684568
22	40051166	rs732381	CACNA1I	1.67e-10	0.0785735	0.06856	0.890251	-0.0490012	0.015	0.001112	-0.0824038	0.0129	1.668e-10	0.0334026	0.0197841	0.0913423	-0.0467981	0.0154	0.002344	-0.0821975	0.0131	3.37e-10	0.0353994	0.0202181	0.0799668	-0.0983959	0.0721	0.1723	-0.104605	0.0714	0.143	0.00620931	0.101471	0.951206
22	41587556	rs9607782	EP300-AS1	8.45e-09	0.195568	0.415719	0.046227	-0.0905047	0.0157	8.451e-09	-0.0620031	0.0135	4.158e-06	-0.0285017	0.020706	0.16867	-0.0895965	0.0163	4.207e-08	-0.0704976	0.0138	3.425e-07	-0.019099	0.0213572	0.371181	-0.100904	0.0568	0.07577	0.0686955	0.0586	0.2412	-0.169599	0.08161	0.037694
23	68377499	rs2885287	PJA1	2.09e-11		0.756124	0.954575										-0.0751978	0.0167	7.182e-06	-0.0676045	0.0101	2.092e-11	-0.00759325	0.0195167	0.697228	0.0114047	0.044	0.7963	0.0125015	0.0321	0.6961	-0.00109681	0.0544648	0.983933
23	21380266	rs1378559	ENSG00000283380	1.28e-10		0.277077	0.302867										0.108603	0.0216	5.064e-07	0.0830996	0.0129	1.278e-10	0.0255037	0.0251589	0.310724	0.0227981	0.0338	0.4994	0.0693955	0.0248	0.005186	-0.0465973	0.0419223	0.266346
